# Epigenetic impairment and blunted transcriptional response to *Mycobacterium tuberculosis* of alveolar macrophages from persons living with HIV

**DOI:** 10.1101/2021.01.26.21250318

**Authors:** Wilian Correa-Macedo, Vinicius M. Fava, Marianna Orlova, Pauline Cassart, Ron Olivenstein, Joaquín Sanz, Anne Dumaine, Renata H.M. Sindeaux, Vania Yotova, Alain Pacis, Josée Girouard, Barbara Kalsdorf, Christoph Lange, Jean-Pierre Routy, Luis B. Barreiro, Erwin Schurr

## Abstract

Persons living with HIV (PLWH) are at increased risk of tuberculosis (TB). HIV-associated TB is often the result of recent infection with *Mycobacterium tuberculosis* (*Mtb*) followed by rapid progression to disease. Alveolar macrophages (AM) are the first cells of the innate immune system that engage *Mtb*, but how HIV and antiretroviral therapy (ART) impact on the anti-mycobacterial response of AM is not known. To investigate the impact of HIV and ART on the transcriptomic and epigenetic response of AM to *Mtb*, we obtained AM by bronchoalveolar lavage from 20 PLWH receiving ART, 16 control subjects who were HIV-free (HC), and 14 subjects who received ART as pre-exposure prophylaxis (PrEP) to prevent HIV infection.

Following *in-vitro* challenge with *Mtb*, AM from each group displayed overlapping but distinct profiles of significantly up- and down-regulated genes in response to *Mtb*. Compared to HC subjects, AM isolated from PLWH and PrEP subjects presented a substantially weaker transcriptional response. Further investigation of chromatin structure revealed that AM from control subjects challenged with *Mtb* responded with pronounced accessibility changes in over ten thousand regions. In stark contrast, AM obtained from PLWH and PrEP subjects displayed no significant changes in their chromatin state in response to *Mtb*. Collectively, these results revealed a previously unknown adverse effect of ART on the epigenetic landscape and transcriptional responsiveness of AM.
