## Supplementary material for "Epigenetic impairment and blunted transcriptional response to *Mycobacterium tuberculosis* of alveolar macrophages from persons living with HIV": Data file S2

### Sheet: Data_File_S2
Data File S2. Differential gene expression results subset for all genes significant in interaction terms.
		(PLWH + Mtb vs PLWH) vs (HC + Mtb vs HC)			(PrEP + Mtb vs PrEP) vs (HC + Mtb vs HC)			(PLWH + Mtb vs PLWH) vs (PrEP + Mtb vs PrEP)
gene_ID	AveExpr	log2FC_PLWH.x.HC.Mtb	P.Value_PLWH.x.HC.Mtb	stgr.pval_PLWH.x.HC.Mtb	log2FC_PrEP.x.HC.Mtb	P.Value_PrEP.x.HC.Mtb	stgr.pval_PrEP.x.HC.Mtb	log2FC_PLWH.x.PrEP.Mtb	P.Value_PLWH.x.PrEP.Mtb	stgr.pval_PLWH.x.PrEP.Mtb
ENSG00000138755_CXCL9	1.20812	-3.71284	1.09e-08	4.77e-08	-3.39513	2.61e-06	1.14e-05	-0.317714	0.62581	1
ENSG00000133321_PLAAT4	0.805662	-1.57416	2.22e-05	9.73e-05	-1.59656	5.5e-05	0.00024061	0.022396	0.952716	1
ENSG00000133561_GIMAP6	1.45183	-0.817417	2.51e-05	0.000109873	-0.546576	0.00425109	0.0185942	-0.270841	0.158893	0.694998
ENSG00000154451_GBP5	3.83194	-2.11573	3.84e-05	0.000168173	-2.01668	0.000226896	0.000992443	-0.0990552	0.847538	1
ENSG00000171115_GIMAP8	2.43354	-0.997993	5.31e-05	0.000232416	-0.643323	0.00706698	0.030911	-0.35467	0.144205	0.630751
ENSG00000181744_DIPK2A	3.54775	0.384075	6.453e-05	0.000282254	0.173595	0.0683026	0.298755	0.21048	0.0233715	0.102227
ENSG00000173406_DAB1	1.28738	0.654186	0.000116925	0.000511431	0.29711	0.0457433	0.200081	0.357076	0.0155238	0.067901
ENSG00000133574_GIMAP4	3.99551	-0.5962	0.000135611	0.000593161	-0.450774	0.00441788	0.0193238	-0.145426	0.348565	1
ENSG00000179583_CIITA	6.44573	-0.631359	0.00015664	0.000685141	-0.348526	0.043214	0.189018	-0.282832	0.0827695	0.362033
ENSG00000131042_LILRB2	3.34017	-0.564952	0.000160645	0.00070266	-0.364177	0.0185894	0.0813101	-0.200775	0.168329	0.736269
ENSG00000229809_ZNF688	2.87584	-0.59106	0.000161846	0.000707915	-0.508889	0.00140461	0.00614374	-0.0821705	0.564872	1
ENSG00000198019_FCGR1B	2.386	-0.976952	0.000182497	0.000798243	-0.708498	0.00710783	0.0310896	-0.268454	0.287863	1
ENSG00000213512_GBP7	-0.970508	-1.71332	0.000203965	0.000892141	-1.65383	0.000552558	0.00241689	-0.0594857	0.899651	1
ENSG00000188820_CALHM6	1.20243	-2.26689	0.000215522	0.000942691	-1.36341	0.0444665	0.194497	-0.903487	0.189952	0.83085
ENSG00000150337_FCGR1A	4.8209	-0.826185	0.000215906	0.000944371	-0.530936	0.0220316	0.096366	-0.295249	0.185744	0.812446
ENSG00000137496_IL18BP	4.07898	-1.06291	0.000317461	0.00138857	-1.01049	0.0015309	0.00669617	-0.0524232	0.856228	1
ENSG00000148200_NR6A1	1.25222	-0.49544	0.000356587	0.00155971	-0.300268	0.0282031	0.12336	-0.195171	0.139177	0.60876
ENSG00000156127_BATF	1.42836	-0.829294	0.000406889	0.00177973	-0.446946	0.0684701	0.299488	-0.382347	0.0973141	0.425652
ENSG00000175354_PTPN2	5.18815	-0.354196	0.000483517	0.0021149	-0.24724	0.0178082	0.0778931	-0.106956	0.281242	1
ENSG00000134077_THUMPD3	4.58196	-0.376207	0.000497545	0.00217626	-0.45655	9.27e-05	0.000405402	0.0803421	0.440292	1
ENSG00000128284_APOL3	5.08857	-0.821075	0.000523953	0.00229177	-0.701431	0.0056111	0.024543	-0.119644	0.61144	1
ENSG00000164674_SYTL3	2.49572	-0.510638	0.000549212	0.00240225	-0.409303	0.00626312	0.0273949	-0.101335	0.482378	1
ENSG00000256060_TRAPPC2B	2.0122	0.372618	0.000565487	0.00247344	0.356722	0.00165605	0.00724358	0.0158965	0.878191	1
ENSG00000095585_BLNK	2.56656	-0.508253	0.000651071	0.00284778	-0.244616	0.107831	0.471654	-0.263637	0.0749154	0.32768
ENSG00000141574_SECTM1	4.6863	-1.28108	0.000711742	0.00311316	-1.14226	0.00353852	0.0154775	-0.138826	0.698036	1
ENSG00000204252_HLA-DOA	5.17569	-0.60641	0.000763166	0.00333809	-0.242672	0.195133	0.853511	-0.363738	0.0465957	0.20381
ENSG00000108387_SEPTIN4	2.02621	-1.25523	0.00080444	0.00351862	-1.23707	0.00134856	0.00589861	-0.0181578	0.958907	1
ENSG00000096996_IL12RB1	3.26821	-0.463932	0.000806701	0.00352851	-0.459039	0.00128089	0.00560259	-0.00489278	0.970564	1
ENSG00000174945_AMZ1	4.53241	0.353956	0.000880227	0.00385011	0.0550764	0.591701	1	0.298879	0.00610652	0.0267099
ENSG00000133739_LRRCC1	2.23149	-0.485404	0.000882339	0.00385935	-0.380684	0.0110722	0.0484299	-0.10472	0.467195	1
ENSG00000186470_BTN3A2	5.50783	-0.348389	0.000957189	0.00418674	-0.0947049	0.376952	1	-0.253684	0.0163977	0.0717235
ENSG00000125347_IRF1	6.76641	-0.562122	0.000968923	0.00423807	-0.593108	0.00128414	0.00561684	0.0309866	0.853349	1
ENSG00000197272_IL27	0.671757	-1.66931	0.000988665	0.00432442	-1.68642	0.00137858	0.00602992	0.0171057	0.972799	1
ENSG00000163600_ICOS	2.78324	-0.612896	0.00119114	0.00521003	-0.440589	0.0162784	0.0712018	-0.172308	0.347283	1
ENSG00000156958_GALK2	4.06842	-0.282387	0.0012313	0.00538569	-0.258574	0.00412604	0.0180473	-0.0238129	0.776932	1
ENSG00000169248_CXCL11	-0.807796	-2.39374	0.00127674	0.00558445	-1.98794	0.0117114	0.0512258	-0.405798	0.603152	1
ENSG00000171860_C3AR1	6.10883	-0.433684	0.00134138	0.00586719	-0.474203	0.000959268	0.00419584	0.0405196	0.756015	1
ENSG00000135052_GOLM1	4.09902	-0.314667	0.00138787	0.00607052	-0.265228	0.00882643	0.0386068	-0.0494385	0.600801	1
ENSG00000205560_CPT1B	4.52106	-0.31509	0.00157694	0.00689753	-0.403278	0.000219263	0.000959056	0.0881882	0.372258	1
ENSG00000117228_GBP1	7.0223	-1.10593	0.00159062	0.00695737	-1.22143	0.00132709	0.00580471	0.115495	0.739864	1
ENSG00000004468_CD38	1.76546	-1.5382	0.00159478	0.00697557	-1.71973	0.000282937	0.00123756	0.18153	0.701445	1
ENSG00000175782_SLC35E3	5.85641	0.30281	0.00171553	0.00750372	0.242916	0.0163414	0.0714772	0.059894	0.521857	1
ENSG00000111801_BTN3A3	4.41784	-0.507637	0.00178412	0.00780372	-0.40575	0.0166352	0.0727624	-0.101886	0.5311	1
ENSG00000168899_VAMP5	2.25773	-1.36773	0.00182283	0.00797306	-1.13935	0.0119399	0.0522251	-0.228388	0.614679	1
ENSG00000231389_HLA-DPA1	10.2515	-0.209921	0.00185744	0.00812443	-0.12738	0.0731586	0.319995	-0.0825418	0.218828	0.957153
ENSG00000117091_CD48	4.00703	-0.325245	0.00193351	0.00845715	-0.242079	0.0291107	0.12733	-0.0831662	0.426637	1
ENSG00000138835_RGS3	4.04595	-0.37276	0.00206073	0.00901363	-0.332263	0.00710831	0.0310917	-0.0404968	0.727965	1
ENSG00000133313_CNDP2	8.63574	-0.251065	0.00213872	0.00935476	-0.157351	0.0683344	0.298895	-0.0937143	0.249315	1
ENSG00000148484_RSU1	6.48969	-0.276143	0.0021585	0.00944126	-0.209406	0.0268097	0.117266	-0.0667373	0.451812	1
ENSG00000152778_IFIT5	4.82695	-0.576962	0.00231123	0.0101093	-0.487729	0.0147452	0.0644957	-0.0892331	0.637207	1
ENSG00000101916_TLR8	4.79918	-0.391998	0.00232556	0.010172	-0.137576	0.31399	1	-0.254422	0.0596095	0.260732
ENSG00000008517_IL32	2.47924	-0.668565	0.0023702	0.0103673	-0.762867	0.00194839	0.00852225	0.0943018	0.684592	1
ENSG00000164691_TAGAP	5.13238	-0.725189	0.00242585	0.0106106	-0.727301	0.00420215	0.0183802	0.00211188	0.992758	1
ENSG00000204267_TAP2	7.71284	-0.608279	0.00243926	0.0106693	-0.516225	0.0161373	0.0705846	-0.0920538	0.643091	1
ENSG00000140105_WARS1	9.6847	-0.526184	0.00251216	0.0109882	-0.522182	0.00546824	0.0239181	-0.00400199	0.981515	1
ENSG00000187764_SEMA4D	6.08868	-0.525443	0.00257177	0.0112489	-0.615306	0.000882971	0.00386211	0.0898631	0.59965	1
ENSG00000211445_GPX3	6.32791	0.341067	0.0025883	0.0113212	0.306096	0.00985554	0.0431081	0.0349713	0.751515	1
ENSG00000140853_NLRC5	5.27546	-0.635753	0.0026579	0.0116256	-0.666688	0.0035768	0.0156449	0.0309349	0.883228	1
ENSG00000026950_BTN3A1	5.28887	-0.3425	0.00267534	0.0117019	-0.277007	0.0188	0.0822314	-0.0654929	0.556583	1
ENSG00000196189_SEMA4A	4.36335	-0.423138	0.00268846	0.0117593	-0.379568	0.0111082	0.0485874	-0.0435698	0.751116	1
ENSG00000100336_APOL4	3.23869	-1.00673	0.00273562	0.0119656	-0.660174	0.0578716	0.25313	-0.34656	0.31753	1
ENSG00000134028_ADAMDEC1	3.50675	-0.320209	0.00324202	0.0141806	0.100611	0.397321	1	-0.420819	0.000468952	0.0020512
ENSG00000105825_TFPI2	2.6131	0.625006	0.00325843	0.0142524	0.126296	0.469076	1	0.49871	0.0125326	0.0548178
ENSG00000108039_XPNPEP1	6.29894	-0.245274	0.00343447	0.0150224	-0.120794	0.166743	0.729334	-0.12448	0.135446	0.592442
ENSG00000149131_SERPING1	9.59192	-0.293108	0.00357011	0.0156156	-0.266656	0.01372	0.0600111	-0.0264511	0.791582	1
ENSG00000005059_MCUB	4.16995	-0.388223	0.00360638	0.0157743	-0.316147	0.0219868	0.0961702	-0.0720763	0.575662	1
ENSG00000204257_HLA-DMA	7.23937	-0.341846	0.00361022	0.0157911	-0.0568033	0.643947	1	-0.285043	0.0173984	0.0761005
ENSG00000134014_ELP3	4.84752	-0.236346	0.00363843	0.0159145	-0.0635435	0.443704	1	-0.172802	0.0331354	0.144934
ENSG00000116954_RRAGC	5.98923	-0.243519	0.00368878	0.0161347	-0.216867	0.0148977	0.0651625	-0.026652	0.747364	1
ENSG00000100342_APOL1	5.76726	-0.744794	0.00369923	0.0161804	-0.655943	0.0161836	0.0707869	-0.0888512	0.72782	1
ENSG00000235750_KIAA0040	4.26434	-0.673902	0.00370333	0.0161983	-0.776007	0.00149937	0.00655823	0.102105	0.654127	1
ENSG00000163131_CTSS	10.3287	-0.232584	0.00376863	0.016484	-0.220398	0.0109082	0.0477126	-0.0121866	0.878862	1
ENSG00000010671_BTK	6.39555	-0.302177	0.00377529	0.0165131	-0.182109	0.0961421	0.420525	-0.120068	0.249314	1
ENSG00000198829_SUCNR1	2.74397	-0.585045	0.00391956	0.0171442	-0.44823	0.0309738	0.135479	-0.136815	0.516011	1
ENSG00000117010_ZNF684	1.88247	-0.341947	0.00393143	0.0171961	-0.273031	0.0206185	0.0901853	-0.0689168	0.550403	1
ENSG00000214212_C19orf38	1.60631	-0.368634	0.00397266	0.0173764	-0.363712	0.00798537	0.034928	-0.00492233	0.968965	1
ENSG00000065427_KARS1	6.83838	-0.3023	0.00402284	0.0175959	-0.224048	0.0438132	0.191639	-0.0782524	0.453515	1
ENSG00000149218_ENDOD1	4.22153	-0.61216	0.00419232	0.0183372	-0.658546	0.0031113	0.0136088	0.0463858	0.825666	1
ENSG00000196735_HLA-DQA1	9.54123	-0.230966	0.00448082	0.0195991	-0.173797	0.0449728	0.196711	-0.0571681	0.481392	1
ENSG00000108846_ABCC3	8.20153	0.212692	0.00450029	0.0196842	0.178752	0.0250594	0.10961	0.0339401	0.648322	1
ENSG00000237541_HLA-DQA2	6.58516	-0.222192	0.00456989	0.0199887	-0.134618	0.11279	0.493344	-0.0875749	0.276989	1
ENSG00000182541_LIMK2	5.8673	-0.286309	0.00458212	0.0200422	-0.250247	0.0188636	0.0825093	-0.0360621	0.718098	1
ENSG00000184675_AMER1	2.21928	-0.48097	0.0045832	0.0200469	-0.432649	0.0103159	0.0451219	-0.0483206	0.766237	1
ENSG00000103313_MEFV	2.51632	-0.697926	0.00462418	0.0202261	-0.77851	0.0017453	0.00763393	0.0805838	0.735071	1
ENSG00000138496_PARP9	6.73071	-0.628636	0.00464389	0.0203124	-0.476171	0.0433408	0.189572	-0.152464	0.492282	1
ENSG00000143390_RFX5	6.0007	-0.254629	0.00467183	0.0204346	-0.173241	0.0648983	0.283865	-0.0813882	0.360859	1
ENSG00000169245_CXCL10	1.73418	-2.2109	0.00475429	0.0207952	-2.07668	0.0157414	0.068853	-0.134221	0.871776	1
ENSG00000274070_CASTOR2	2.6493	0.560677	0.00478262	0.0209192	0.133579	0.494327	1	0.427097	0.0250087	0.109388
ENSG00000025708_TYMP	9.24117	-0.398821	0.00494366	0.0216236	-0.305309	0.0440409	0.192635	-0.0935122	0.509994	1
ENSG00000131203_IDO1	2.30895	-1.80756	0.00498909	0.0218223	-1.93522	0.0160876	0.0703672	0.127666	0.87012	1
ENSG00000156265_MAP3K7CL	1.29095	-0.407987	0.00506554	0.0221567	-0.409222	0.00606087	0.0265102	0.00123507	0.993229	1
ENSG00000197119_SLC25A29	5.86336	0.362297	0.00521589	0.0228143	0.374146	0.00672897	0.0294325	-0.0118488	0.92423	1
ENSG00000240184_PCDHGC3	3.73867	0.416687	0.00525693	0.0229938	0.196483	0.171551	0.750363	0.220205	0.121888	0.533139
ENSG00000197646_PDCD1LG2	3.94894	-0.290056	0.00529249	0.0231493	-0.303256	0.00555365	0.0242917	0.0132003	0.898414	1
ENSG00000085449_WDFY1	6.44272	-0.285496	0.00531766	0.0232594	-0.257049	0.0177419	0.0776029	-0.0284473	0.778461	1
ENSG00000144848_ATG3	6.0957	-0.222482	0.00533653	0.023342	-0.2171	0.010925	0.0477861	-0.00538224	0.94587	1
ENSG00000087338_GMCL1	4.02026	0.255667	0.00534878	0.0233955	0.250752	0.00737493	0.0322579	0.00491561	0.955307	1
ENSG00000204264_PSMB8	6.37888	-0.376234	0.00544119	0.0237997	-0.283426	0.0483256	0.211376	-0.0928075	0.490714	1
ENSG00000166938_DIS3L	4.29719	-0.329428	0.00558421	0.0244253	-0.219683	0.0701481	0.306827	-0.109746	0.343682	1
ENSG00000106565_TMEM176B	3.78543	-0.325935	0.00567976	0.0248433	-0.122499	0.312556	1	-0.203436	0.0863896	0.377868
ENSG00000149591_TAGLN	5.48306	-0.259709	0.00575622	0.0251777	-0.00744379	0.939382	1	-0.252266	0.00896798	0.0392259
ENSG00000185950_IRS2	5.94859	0.323453	0.00594529	0.0260047	0.206592	0.0914698	0.400089	0.11686	0.306402	1
ENSG00000124508_BTN2A2	5.65768	-0.268427	0.00601517	0.0263103	-0.16005	0.110239	0.482187	-0.108378	0.260691	1
ENSG00000002549_LAP3	8.06122	-0.558578	0.00615291	0.0269128	-0.50008	0.0223405	0.0977174	-0.0584983	0.774231	1
ENSG00000244509_APOBEC3C	4.65288	-0.258465	0.00616469	0.0269643	-0.153718	0.109595	0.479368	-0.104748	0.261302	1
ENSG00000140471_LINS1	4.01519	-0.247862	0.00624023	0.0272948	-0.205907	0.0275014	0.120291	-0.0419557	0.637411	1
ENSG00000106560_GIMAP2	3.98056	-0.322007	0.00633276	0.0276995	-0.253122	0.0358925	0.156994	-0.0688851	0.553422	1
ENSG00000177989_ODF3B	4.5395	-0.296496	0.00655715	0.028681	-0.146054	0.201957	0.88336	-0.150442	0.166793	0.729553
ENSG00000170581_STAT2	7.96301	-0.525497	0.00662628	0.0289833	-0.53358	0.010741	0.0469812	0.00808286	0.966648	1
ENSG00000196954_CASP4	6.23734	-0.309089	0.00670036	0.0293073	-0.319971	0.0089568	0.039177	0.0108828	0.923806	1
ENSG00000221963_APOL6	7.38602	-0.532483	0.00672701	0.0294239	-0.453558	0.03057	0.133713	-0.0789243	0.687593	1
ENSG00000240065_PSMB9	5.5325	-0.634017	0.00682815	0.0298663	-0.490836	0.0458793	0.200676	-0.143181	0.53856	1
ENSG00000180817_PPA1	4.81715	-0.45526	0.00683608	0.029901	-0.429753	0.0147043	0.0643164	-0.0255076	0.878982	1
ENSG00000154217_PITPNC1	4.31306	0.250582	0.00688104	0.0300977	0.147883	0.111008	0.48555	0.102699	0.258465	1
ENSG00000213923_CSNK1E	5.4382	0.205968	0.00713182	0.0311946	0.160921	0.0441103	0.192938	0.0450472	0.544967	1
ENSG00000172123_SLFN12	2.65997	-0.413156	0.00717071	0.0313647	-0.355497	0.0233635	0.102192	-0.0576593	0.704475	1
ENSG00000182240_BACE2	2.1548	-0.439478	0.00731167	0.0319812	-0.494031	0.0027805	0.0121619	0.0545536	0.711194	1
ENSG00000178202_POGLUT3	4.26713	-0.34234	0.00737704	0.0322672	-0.229843	0.0744455	0.325624	-0.112497	0.372535	1
ENSG00000154655_L3MBTL4	2.48272	-0.280462	0.00742344	0.0324701	-0.285135	0.00746884	0.0326687	0.00467243	0.96271	1
ENSG00000255398_HCAR3	4.72833	-0.52763	0.00749594	0.0327872	-0.43902	0.0343723	0.150344	-0.0886097	0.648891	1
ENSG00000078081_LAMP3	2.09033	-0.579007	0.00756865	0.0331053	-0.57055	0.0162634	0.071136	-0.00845637	0.971678	1
ENSG00000090659_CD209	1.20346	-0.455902	0.0078474	0.0343245	0.236092	0.182808	0.799604	-0.691995	0.000291542	0.0012752
ENSG00000049449_RCN1	5.82378	-0.304473	0.00788541	0.0344908	-0.237166	0.0494039	0.216093	-0.0673071	0.557669	1
ENSG00000030110_BAK1	5.98777	-0.292114	0.0079491	0.0347693	-0.301241	0.0104018	0.0454974	0.00912678	0.933226	1
ENSG00000168394_TAP1	7.66282	-0.614318	0.00818348	0.0357945	-0.648582	0.00989411	0.0432768	0.0342633	0.88276	1
ENSG00000153898_MCOLN2	3.26613	-0.540986	0.0082805	0.0362189	-0.694482	0.00111524	0.00487808	0.153496	0.449816	1
ENSG00000162645_GBP2	6.2326	-0.687706	0.00833619	0.0364625	-0.821475	0.00387614	0.0169542	0.13377	0.614101	1
ENSG00000159189_C1QC	8.70399	-0.280003	0.00836484	0.0365878	-0.0671439	0.548293	1	-0.212859	0.0493691	0.21594
ENSG00000165806_CASP7	5.63034	-0.224933	0.00842507	0.0368512	-0.22402	0.0137217	0.0600188	-0.000913802	0.991417	1
ENSG00000113387_SUB1	5.66449	-0.24239	0.00842583	0.0368545	-0.267996	0.00660065	0.0288712	0.0256059	0.779934	1
ENSG00000154309_DISP1	4.89044	0.223575	0.00853593	0.0373362	0.187887	0.0354982	0.155269	0.0356885	0.665162	1
ENSG00000109606_DHX15	6.69876	-0.224107	0.00865388	0.037852	-0.224189	0.0142724	0.0624275	8.23e-05	0.999229	1
ENSG00000204592_HLA-E	9.93533	-0.307422	0.00871823	0.0381335	-0.238417	0.0576786	0.252286	-0.0690053	0.558031	1
ENSG00000115415_STAT1	8.44185	-0.63931	0.0087561	0.0382992	-0.421964	0.105022	0.459364	-0.217346	0.378281	1
ENSG00000133687_TMTC1	2.90477	-0.39134	0.00878128	0.0384093	-0.219471	0.156742	0.685587	-0.17187	0.258319	1
ENSG00000181409_AATK	2.06517	0.513399	0.00883317	0.0386362	-0.138195	0.477779	1	0.651594	0.00087848	0.00384247
ENSG00000128335_APOL2	6.52978	-0.417939	0.00890635	0.0389564	-0.420754	0.0142402	0.0622867	0.00281494	0.985909	1
ENSG00000055130_CUL1	6.18725	-0.252731	0.00903187	0.0395054	-0.289425	0.00571165	0.0249827	0.036694	0.705464	1
ENSG00000100911_PSME2	7.44249	-0.434814	0.00930556	0.0407025	-0.4028	0.0247357	0.108194	-0.0320134	0.848467	1
ENSG00000165474_GJB2	2.98333	0.379275	0.00947307	0.0414352	-0.1542	0.29549	1	0.533475	0.000680941	0.00297843
ENSG00000075142_SRI	6.07105	-0.223525	0.00960745	0.042023	-0.21538	0.0184689	0.0807828	-0.00814522	0.924016	1
ENSG00000162654_GBP4	5.5516	-0.910498	0.00971912	0.0425114	-1.02142	0.00705854	0.030874	0.110926	0.757356	1
ENSG00000161929_SCIMP	5.29007	-0.533689	0.00974929	0.0426434	-0.492843	0.0189598	0.0829302	-0.040846	0.843059	1
ENSG00000111181_SLC6A12	4.78108	-0.356054	0.00989873	0.043297	-0.4015	0.00532472	0.0232903	0.0454464	0.739768	1
ENSG00000100918_REC8	2.8333	-0.440016	0.00990922	0.0433429	-0.418703	0.0157946	0.0690857	-0.0213125	0.895892	1
ENSG00000203757_OR6K3	2.2116	0.420276	0.00991968	0.0433887	0.215302	0.187642	0.820747	0.204974	0.169525	0.741502
ENSG00000157657_ZNF618	1.84023	-0.772631	0.00997604	0.0436352	-0.580456	0.0582039	0.254584	-0.192175	0.527002	1
ENSG00000116663_FBXO6	5.13721	-0.529318	0.00998564	0.0436772	-0.49447	0.0221293	0.0967934	-0.0348478	0.863487	1
ENSG00000213024_NUP62	6.90315	-0.185302	0.0102015	0.0446214	-0.238038	0.00250144	0.0109413	0.0527369	0.464222	1
ENSG00000163840_DTX3L	7.23202	-0.382276	0.0102967	0.0450377	-0.347195	0.029981	0.131137	-0.035081	0.814424	1
ENSG00000108771_DHX58	4.98065	-0.618522	0.0103444	0.0452464	-0.647778	0.011843	0.0518013	0.0292565	0.902831	1
ENSG00000213906_LTB4R2	1.65969	0.366545	0.0105929	0.0463332	0.368995	0.0120607	0.0527533	-0.00245022	0.985507	1
ENSG00000164687_FABP5	8.8428	0.213678	0.0106325	0.0465063	0.224261	0.0135892	0.0594391	-0.0105832	0.899599	1
ENSG00000096070_BRPF3	5.31009	0.202737	0.0108192	0.047323	-0.0100534	0.900958	1	0.212791	0.00787551	0.0344475
ENSG00000070190_DAPP1	4.86689	-0.279546	0.0109753	0.0480059	-0.269359	0.0210137	0.0919139	-0.0101864	0.927118	1
ENSG00000182782_HCAR2	4.64205	-0.484368	0.0109912	0.0480755	-0.467159	0.0193175	0.0844946	-0.0172095	0.927274	1
ENSG00000211584_SLC48A1	4.18181	0.323372	0.011346	0.0496272	0.427405	0.00237434	0.0103853	-0.104033	0.390258	1
ENSG00000107937_GTPBP4	5.58674	-0.278545	0.0113907	0.049823	-0.305151	0.00958122	0.0419082	0.0266051	0.808709	1
ENSG00000143344_RGL1	2.86458	-0.717796	0.011943	0.0522386	-0.799428	0.0109411	0.0478563	0.0816325	0.778163	1
ENSG00000129515_SNX6	6.36057	-0.266632	0.0120143	0.0525503	-0.301366	0.00849173	0.0371428	0.0347335	0.744332	1
ENSG00000100368_CSF2RB	7.51884	-0.369038	0.012503	0.0546882	-0.424175	0.00806207	0.0352635	0.0551376	0.709475	1
ENSG00000170921_TANC2	6.62293	0.384283	0.0126227	0.0552115	0.476519	0.00389376	0.0170313	-0.0922368	0.539002	1
ENSG00000123240_OPTN	7.38697	-0.365698	0.0130221	0.0569585	-0.426983	0.0075664	0.0330954	0.0612847	0.677625	1
ENSG00000162512_SDC3	4.47475	-0.245547	0.0132345	0.0578879	-0.351572	0.00082384	0.00360347	0.106025	0.263213	1
ENSG00000166106_ADAMTS15	2.36918	0.724335	0.0133727	0.0584923	0.839176	0.00618245	0.027042	-0.114841	0.65169	1
ENSG00000136286_MYO1G	6.54991	-0.336236	0.013419	0.0586946	-0.390121	0.00800422	0.0350104	0.0538854	0.691616	1
ENSG00000167207_NOD2	3.34643	-0.508792	0.0134742	0.0589362	-0.683845	0.00191218	0.00836386	0.175054	0.39655	1
ENSG00000171617_ENC1	2.2007	0.324383	0.0134864	0.0589894	0.396431	0.00348286	0.015234	-0.0720472	0.576685	1
ENSG00000137801_THBS1	4.51054	0.580822	0.0138041	0.060379	0.663341	0.0107483	0.0470129	-0.0825192	0.718021	1
ENSG00000113583_C5orf15	5.86423	-0.204534	0.0139779	0.0611391	-0.285399	0.00161939	0.0070832	0.0808653	0.332519	1
ENSG00000163935_SFMBT1	4.28648	-0.213757	0.0144228	0.0630855	-0.253953	0.00519286	0.0227136	0.040196	0.638837	1
ENSG00000139725_RHOF	5.44043	0.214987	0.0144971	0.0634102	-0.0193715	0.830713	1	0.234359	0.00951188	0.0416049
ENSG00000109911_ELP4	3.17168	-0.285875	0.0148869	0.0651153	0.0803198	0.493974	1	-0.366195	0.00202168	0.0088428
ENSG00000125657_TNFSF9	1.84431	0.297202	0.0151996	0.0664828	-0.0491712	0.688051	1	0.346373	0.00474835	0.0207693
ENSG00000123146_ADGRE5	7.95779	-0.311434	0.016412	0.0717861	-0.366356	0.0094069	0.0411458	0.0549217	0.67465	1
ENSG00000284194_SCO2	4.33472	-0.356606	0.0165235	0.0722738	-0.420269	0.00841664	0.0368143	0.0636636	0.663373	1
ENSG00000152229_PSTPIP2	5.6668	-0.510917	0.0165515	0.0723962	-0.599165	0.00827584	0.0361985	0.0882478	0.679335	1
ENSG00000196664_TLR7	3.07127	-0.466291	0.0168133	0.0735412	-0.528967	0.00519243	0.0227117	0.0626763	0.743437	1
ENSG00000140694_PARN	4.87682	-0.219754	0.017001	0.0743624	0.0291709	0.761001	1	-0.248925	0.00898968	0.0393208
ENSG00000123384_LRP1	10.5331	0.210306	0.0170299	0.0744887	0.257809	0.00754198	0.0329886	-0.0475037	0.592743	1
ENSG00000117226_GBP3	4.98435	-0.422886	0.0172062	0.0752601	-0.552132	0.00366205	0.0160178	0.129246	0.455839	1
ENSG00000128203_ASPHD2	2.46153	-0.369731	0.0172931	0.0756399	-0.495707	0.00207863	0.00909193	0.125976	0.406491	1
ENSG00000116574_RHOU	5.56604	-0.300102	0.0194252	0.0849659	-0.352576	0.0106784	0.0467071	0.0524738	0.686824	1
ENSG00000135976_ANKRD36	3.08094	0.292667	0.019498	0.085284	0.356426	0.0064947	0.0284078	-0.0637591	0.601408	1
ENSG00000160593_JAML	3.87879	0.550331	0.0202728	0.088673	0.678027	0.0108949	0.0476544	-0.127696	0.588891	1
ENSG00000116017_ARID3A	4.34627	0.269307	0.0214621	0.093875	-0.0886533	0.4563	1	0.35796	0.00277799	0.0121509
ENSG00000138172_CALHM2	5.52687	0.165529	0.0215188	0.094123	0.205195	0.00863934	0.0377884	-0.0396665	0.577784	1
ENSG00000163565_IFI16	6.32507	-0.369231	0.0216121	0.0945312	-0.455563	0.00966948	0.0422943	0.0863322	0.598567	1
ENSG00000113532_ST8SIA4	1.17954	-0.430353	0.0230046	0.100622	-0.704644	0.000794043	0.00347314	0.274291	0.179749	0.786224
ENSG00000110218_PANX1	4.61677	-0.265924	0.023917	0.104613	-0.357658	0.0044946	0.0196594	0.0917344	0.435494	1
ENSG00000169372_CRADD	3.22226	0.221682	0.0245779	0.107504	-0.0914004	0.338552	1	0.313082	0.00147141	0.00643593
ENSG00000151065_DCP1B	3.08417	-0.183381	0.0246341	0.107749	0.134848	0.104029	0.455025	-0.318228	0.000170696	0.000746622
ENSG00000106266_SNX8	6.70866	-0.172077	0.0252222	0.110322	-0.212153	0.0110697	0.048419	0.0400766	0.602881	1
ENSG00000116668_SWT1	2.91376	-0.292153	0.0257808	0.112765	-0.410791	0.00337978	0.0147831	0.118639	0.373993	1
ENSG00000173706_HEG1	5.01203	-0.417921	0.0262804	0.11495	-0.537674	0.00697347	0.0305019	0.119754	0.516804	1
ENSG00000257093_DENND11	5.70172	0.238854	0.0275848	0.120656	0.341696	0.00290699	0.0127152	-0.102842	0.337898	1
ENSG00000130749_ZC3H4	5.12459	-0.198967	0.0277455	0.121359	0.0772255	0.41228	1	-0.276193	0.00320014	0.0139974
ENSG00000185338_SOCS1	1.34226	-0.705584	0.0279678	0.122331	-0.927815	0.00702431	0.0307243	0.222231	0.516033	1
ENSG00000150433_TMEM218	3.96302	0.192851	0.0286273	0.125216	0.258373	0.00585009	0.0255883	-0.0655221	0.445438	1
ENSG00000080573_COL5A3	2.44708	0.307414	0.0286621	0.125368	-0.16387	0.191282	0.836669	0.471284	0.000941194	0.00411678
ENSG00000100453_GZMB	1.01296	-1.0213	0.0302649	0.132379	-1.28476	0.00467257	0.0204378	0.263468	0.592223	1
ENSG00000090339_ICAM1	8.62342	-0.279751	0.0322567	0.141091	-0.379516	0.0079882	0.0349403	0.0997652	0.451903	1
ENSG00000120645_IQSEC3	2.57938	0.591301	0.0322684	0.141142	0.98105	0.00142555	0.00623536	-0.389749	0.141303	0.618057
ENSG00000155287_SLC25A28	4.64609	-0.395264	0.032351	0.141503	-0.566725	0.00417026	0.0182407	0.171461	0.353719	1
ENSG00000185947_ZNF267	5.53241	-0.239942	0.0327883	0.143416	-0.364672	0.00321377	0.014057	0.12473	0.280725	1
ENSG00000167173_C15orf39	4.71871	-0.208616	0.0331142	0.144841	-0.29157	0.00593948	0.0259793	0.0829539	0.39117	1
ENSG00000057657_PRDM1	3.68298	-0.344237	0.0333191	0.145738	-0.71191	9.55e-05	0.00041762	0.367673	0.0285209	0.12475
ENSG00000089041_P2RX7	7.71985	-0.300266	0.03656	0.159914	-0.42257	0.00717129	0.0313672	0.122304	0.400216	1
ENSG00000104320_NBN	6.83162	-0.330788	0.0367206	0.160616	-0.473817	0.00634015	0.0277318	0.143029	0.376208	1
ENSG00000105983_LMBR1	4.40341	-0.229882	0.037081	0.162192	-0.312971	0.00663562	0.0290242	0.0830885	0.444989	1
ENSG00000100226_GTPBP1	6.07006	-0.274083	0.0375502	0.164245	-0.397428	0.00544833	0.023831	0.123346	0.352376	1
ENSG00000204516_MICB	4.56638	-0.20641	0.0375906	0.164421	-0.304473	0.00406425	0.017777	0.098063	0.321031	1
ENSG00000176371_ZSCAN2	1.81212	0.376715	0.0391995	0.171458	0.564886	0.00336848	0.0147337	-0.188171	0.286581	1
ENSG00000104375_STK3	4.2254	-0.20223	0.0393717	0.172212	-0.300583	0.00355355	0.0155432	0.0983524	0.311782	1
ENSG00000117475_BLZF1	4.32276	-0.349586	0.0403064	0.1763	-0.499208	0.00654602	0.0286323	0.149622	0.391101	1
ENSG00000186063_AIDA	6.07742	-0.249205	0.0403544	0.17651	-0.339159	0.0101381	0.0443441	0.0899541	0.465481	1
ENSG00000204577_LILRB3	6.84015	-0.150785	0.0410331	0.179479	-0.224219	0.00557823	0.0243992	0.0734346	0.324703	1
ENSG00000136436_CALCOCO2	6.20032	-0.25225	0.0417076	0.182429	-0.347187	0.00992384	0.0434068	0.0949371	0.448402	1
ENSG00000143382_ADAMTSL4	6.83001	-0.203522	0.041969	0.183572	0.07088	0.50231	1	-0.274402	0.00805004	0.0352108
ENSG00000086300_SNX10	9.56973	-0.201566	0.0425211	0.185987	-0.303525	0.00576455	0.0252141	0.101959	0.315482	1
ENSG00000120217_CD274	6.94904	-0.507472	0.0429146	0.187708	-0.738294	0.00668459	0.0292384	0.230822	0.365158	1
ENSG00000128739_SNRPN	4.26129	0.172461	0.0434431	0.19002	0.239631	0.00766324	0.033519	-0.0671698	0.423332	1
ENSG00000064932_SBNO2	7.23415	-0.156826	0.0436182	0.190786	-0.217339	0.0104744	0.0458149	0.0605129	0.441934	1
ENSG00000137343_ATAT1	2.56397	0.189531	0.0443666	0.194059	0.304341	0.00208296	0.00911085	-0.11481	0.214368	0.937645
ENSG00000100344_PNPLA3	3.1177	0.461134	0.0450259	0.196943	0.66889	0.00622157	0.0272131	-0.207756	0.33185	1
ENSG00000110324_IL10RA	7.84801	-0.248085	0.0457947	0.200306	-0.347388	0.0108308	0.047374	0.0993035	0.433404	1
ENSG00000136867_SLC31A2	7.18588	-0.148703	0.0481383	0.210557	-0.246652	0.00303664	0.0132822	0.0979487	0.202312	0.884913
ENSG00000197296_FITM2	2.93334	0.187329	0.0481468	0.210594	0.261334	0.00775921	0.0339388	-0.074005	0.415226	1
ENSG00000160791_CCR5	5.38829	-0.285219	0.0487545	0.213252	-0.425052	0.00738787	0.0323145	0.139833	0.348716	1
ENSG00000026103_FAS	3.5172	-0.303081	0.0527685	0.230809	-0.465282	0.00606423	0.0265249	0.162201	0.32271	1
ENSG00000258227_CLEC5A	3.81422	-0.281453	0.0532407	0.232875	0.142828	0.32749	1	-0.42428	0.00476737	0.0208525
ENSG00000020633_RUNX3	4.79321	-0.250043	0.0540772	0.236534	-0.392804	0.005348	0.0233922	0.142761	0.27043	1
ENSG00000180628_PCGF5	6.01188	-0.17233	0.05637	0.246562	-0.250407	0.0111519	0.0487785	0.0780773	0.395429	1
ENSG00000130844_ZNF331	3.73182	0.263926	0.0568702	0.24875	0.393841	0.00724532	0.031691	-0.129915	0.328874	1
ENSG00000158270_COLEC12	4.00163	0.307518	0.057172	0.25007	0.479146	0.00707777	0.0309581	-0.171628	0.274206	1
ENSG00000266074_BAHCC1	2.23457	-0.410788	0.0572711	0.250503	-0.662922	0.00454279	0.0198701	0.252134	0.247144	1
ENSG00000096433_ITPR3	3.98721	-0.175346	0.0605156	0.264695	-0.291127	0.00351488	0.0153741	0.115781	0.206159	0.901737
ENSG00000158470_B4GALT5	7.68471	-0.233627	0.060681	0.265418	-0.390638	0.00457423	0.0200077	0.15701	0.217577	0.951681
ENSG00000153395_LPCAT1	4.79607	0.150091	0.060874	0.266263	-0.0898915	0.281727	1	0.239982	0.00371023	0.0162285
ENSG00000130244_FAM98C	3.28493	0.179308	0.0616504	0.269659	0.283907	0.00488884	0.0213838	-0.104599	0.253845	1
ENSG00000107957_SH3PXD2A	4.86802	0.171125	0.0626457	0.274012	0.256454	0.00823437	0.0360171	-0.0853288	0.344113	1
ENSG00000067066_SP100	6.66137	-0.19582	0.0639422	0.279683	-0.293968	0.011099	0.048547	0.0981486	0.36205	1
ENSG00000047365_ARAP2	4.87082	-0.265573	0.0643804	0.2816	-0.439922	0.00435177	0.0190346	0.17435	0.23389	1
ENSG00000203710_CR1	3.49793	0.394599	0.0665895	0.291262	0.66183	0.0033543	0.0146717	-0.267231	0.194255	0.849669
ENSG00000131979_GCH1	5.23529	-0.599605	0.0700219	0.306276	-0.929727	0.00846072	0.0370072	0.330122	0.327017	1
ENSG00000168062_BATF2	2.97364	-0.644756	0.0703635	0.30777	-1.04966	0.00553542	0.0242119	0.4049	0.26433	1
ENSG00000171914_TLN2	2.15522	-0.499309	0.0718744	0.314378	-0.847028	0.00309458	0.0135357	0.347719	0.208368	0.911399
ENSG00000095397_WHRN	0.957335	-0.406161	0.0719474	0.314698	-0.818993	0.00134581	0.00588659	0.412832	0.0740331	0.32382
ENSG00000250264_AL669918.1	3.41087	-0.367765	0.0726705	0.317861	-0.575522	0.00548402	0.0239871	0.207757	0.291455	1
ENSG00000160953_PWWP3A	4.84714	0.133019	0.0743635	0.325266	0.221932	0.00613773	0.0268464	-0.088913	0.235249	1
ENSG00000203880_PCMTD2	4.294	0.163574	0.0782349	0.342199	0.247031	0.0109142	0.0477389	-0.0834571	0.355271	1
ENSG00000135525_MAP7	3.52794	0.219364	0.0785336	0.343506	-0.126772	0.292851	1	0.346136	0.00586763	0.025665
ENSG00000129667_RHBDF2	6.99094	-0.190966	0.0797643	0.348889	-0.329128	0.00611132	0.0267309	0.138162	0.215622	0.943129
ENSG00000004455_AK2	6.26293	-0.168575	0.0822748	0.35987	-0.283259	0.00742118	0.0324602	0.114684	0.244521	1
ENSG00000106348_IMPDH1	6.31571	0.171951	0.083176	0.363812	0.281195	0.00972736	0.0425474	-0.109245	0.274588	1
ENSG00000111737_RAB35	6.25842	-0.124922	0.0856836	0.37478	-0.244439	0.00240494	0.0105192	0.119517	0.108273	0.473585
ENSG00000244731_C4A	1.60557	-0.671999	0.0921076	0.402878	-1.35451	0.00132853	0.00581101	0.68251	0.0876376	0.383327
ENSG00000109320_NFKB1	7.30718	-0.136431	0.0924883	0.404544	-0.229868	0.00989881	0.0432974	0.0934379	0.260172	1
ENSG00000158062_UBXN11	7.12176	0.14946	0.093352	0.408322	0.253167	0.00988879	0.0432535	-0.103707	0.251897	1
ENSG00000139597_N4BP2L1	4.88876	-0.122311	0.0935714	0.409281	-0.205152	0.00801529	0.0350588	0.0828414	0.263234	1
ENSG00000219481_NBPF1	5.38586	0.188092	0.0982142	0.429588	0.312967	0.0102384	0.0447829	-0.124875	0.271428	1
ENSG00000079337_RAPGEF3	4.08524	0.265985	0.0989972	0.433013	0.525688	0.00306847	0.0134215	-0.259703	0.0932805	0.408009
ENSG00000164136_IL15	3.37559	-0.29278	0.101893	0.445682	-0.488651	0.00971993	0.0425149	0.195872	0.286547	1
ENSG00000099860_GADD45B	5.07872	-0.169502	0.103727	0.453702	-0.333919	0.00394251	0.0172445	0.164417	0.116472	0.509447
ENSG00000188786_MTF1	6.89574	-0.206998	0.107408	0.4698	-0.385297	0.00640128	0.0279992	0.178299	0.175297	0.76675
ENSG00000123472_ATPAF1	3.78523	0.145529	0.10894	0.476504	0.348909	0.000454219	0.00198675	-0.20338	0.0248891	0.108865
ENSG00000182326_C1S	4.77636	-0.386244	0.111927	0.489567	-0.796901	0.00227828	0.00996519	0.410657	0.0990708	0.433335
ENSG00000183735_TBK1	5.45543	-0.140401	0.114156	0.499317	-0.321751	0.00112213	0.00490817	0.181351	0.0493815	0.215995
ENSG00000145365_TIFA	3.46846	-0.312564	0.118691	0.519156	-0.616813	0.00304313	0.0133106	0.304249	0.137871	0.603045
ENSG00000176595_KBTBD11	0.944271	0.35363	0.119752	0.523793	0.597465	0.0112275	0.0491093	-0.243835	0.274369	1
ENSG00000175592_FOSL1	3.23915	0.2422	0.122819	0.537209	-0.185417	0.242397	1	0.427617	0.00746185	0.0326381
ENSG00000003402_CFLAR	8.32091	-0.182138	0.124042	0.542559	-0.342699	0.00899417	0.0393405	0.16056	0.188609	0.824976
ENSG00000130475_FCHO1	3.53318	0.170235	0.124676	0.545334	0.341941	0.00516642	0.0225979	-0.171706	0.119633	0.523274
ENSG00000113504_SLC12A7	6.61179	-0.0993751	0.133198	0.582608	-0.236712	0.00139785	0.00611421	0.137337	0.0443968	0.194192
ENSG00000104312_RIPK2	6.00448	-0.22599	0.138096	0.604033	-0.457219	0.00592853	0.0259314	0.231229	0.140936	0.616453
ENSG00000099814_CEP170B	5.17407	0.134611	0.143516	0.627738	-0.196711	0.0449861	0.196769	0.331323	0.000572979	0.00250621
ENSG00000158163_DZIP1L	3.24438	0.176879	0.149662	0.654619	0.364292	0.00400284	0.0175084	-0.187413	0.121633	0.53202
ENSG00000164970_FAM219A	4.79394	0.101649	0.150895	0.660015	-0.144737	0.0564578	0.246946	0.246386	0.000919223	0.00402068
ENSG00000141505_ASGR1	3.53151	0.225798	0.151804	0.663992	0.436046	0.0101788	0.0445221	-0.210248	0.160237	0.700877
ENSG00000117298_ECE1	3.69848	-0.252725	0.155343	0.679469	-0.553257	0.00372594	0.0162972	0.300532	0.0889983	0.389279
ENSG00000137193_PIM1	7.25044	-0.143194	0.156802	0.685854	-0.344899	0.00226063	0.00988797	0.201705	0.0548834	0.24006
ENSG00000099246_RAB18	6.42544	-0.113757	0.158424	0.692945	-0.236607	0.00753655	0.0329648	0.122849	0.138705	0.606697
ENSG00000139437_TCHP	4.42135	0.116784	0.159658	0.698342	0.258013	0.00420324	0.018385	-0.141229	0.0908599	0.397421
ENSG00000016864_GLT8D1	4.08008	0.116278	0.160468	0.701888	0.229538	0.00981581	0.0429343	-0.113261	0.174982	0.765369
ENSG00000169914_OTUD3	2.94669	0.283384	0.164212	0.718262	-0.466401	0.0245327	0.107306	0.749784	0.000366747	0.00160415
ENSG00000126953_TIMM8A	1.98597	0.127006	0.169339	0.740689	0.308865	0.00183421	0.00802281	-0.181858	0.0501751	0.219466
ENSG00000198604_BAZ1A	6.51177	-0.192218	0.176479	0.771919	-0.416867	0.00848833	0.0371279	0.224649	0.131318	0.574383
ENSG00000243364_EFNA4	2.01116	0.135027	0.179448	0.784904	0.27739	0.00694929	0.0303962	-0.142363	0.14945	0.653695
ENSG00000067082_KLF6	8.31029	-0.197222	0.181077	0.792028	-0.443661	0.00683882	0.029913	0.246439	0.107136	0.468611
ENSG00000176155_CCDC57	5.08205	0.118365	0.186425	0.815423	0.283812	0.0036926	0.0161514	-0.165446	0.0697293	0.304996
ENSG00000135723_FHOD1	5.91161	0.111897	0.194229	0.849556	0.261763	0.0058519	0.0255962	-0.149866	0.0904051	0.395431
ENSG00000125952_MAX	5.65488	-0.138337	0.195813	0.856485	-0.34491	0.00364622	0.0159485	0.206572	0.0625148	0.27344
ENSG00000171109_MFN1	5.40955	-0.176306	0.195876	0.856763	-0.397602	0.00800911	0.0350318	0.221296	0.117534	0.514092
ENSG00000143105_KCNA10	2.5829	0.192439	0.196159	0.857997	0.499564	0.00140828	0.00615983	-0.307125	0.0332665	0.145508
ENSG00000163568_AIM2	1.95405	-0.44334	0.203542	0.890291	-1.04774	0.00626094	0.0273853	0.604396	0.107225	0.469004
ENSG00000100906_NFKBIA	8.54506	-0.117138	0.21032	0.919938	-0.2838	0.00650577	0.0284562	0.166662	0.0867248	0.379334
ENSG00000100575_TIMM9	3.13307	-0.153825	0.211243	0.923976	0.26965	0.0362328	0.158482	-0.423475	0.000951366	0.00416127
ENSG00000204472_AIF1	4.92467	-0.111678	0.216827	0.948401	0.149632	0.119302	0.521829	-0.26131	0.00537686	0.0235184
ENSG00000130066_SAT1	10.0454	-0.117066	0.218438	0.955449	-0.295778	0.00561772	0.0245719	0.178711	0.0726818	0.31791
ENSG00000137841_PLCB2	6.85047	0.149074	0.220442	0.964212	0.347647	0.00967615	0.0423234	-0.198573	0.113247	0.495341
ENSG00000172785_CBWD1	4.73332	-0.11973	0.220477	0.964365	-0.280147	0.00917098	0.0401139	0.160416	0.112301	0.491206
ENSG00000276085_CCL3L3	3.52918	0.489062	0.227143	0.993525	-0.780996	0.0491476	0.214972	1.27006	0.00246552	0.0107842
ENSG00000130517_PGPEP1	5.68564	0.118625	0.228123	0.997811	0.337864	0.0018758	0.00820473	-0.219239	0.0298523	0.130574
ENSG00000169908_TM4SF1	2.42863	0.26154	0.23005	1	-0.409969	0.0510782	0.223416	0.671509	0.00300481	0.013143
ENSG00000170525_PFKFB3	6.04206	-0.187921	0.231953	1	-0.445813	0.00994293	0.0434903	0.257892	0.11217	0.49063
ENSG00000172738_TMEM217	1.99352	-0.255209	0.250897	1	-0.618085	0.00784728	0.034324	0.362876	0.12098	0.529167
ENSG00000147443_DOK2	6.56886	0.125867	0.255245	1	0.321567	0.00888649	0.0388695	-0.195701	0.0860442	0.376357
ENSG00000124882_EREG	4.29585	0.290993	0.256961	1	-0.402786	0.117598	0.514372	0.693779	0.00870192	0.0380622
ENSG00000065491_TBC1D22B	4.63838	-0.0770609	0.268859	1	-0.22469	0.00285768	0.0124995	0.147629	0.037387	0.16353
ENSG00000136044_APPL2	3.97333	-0.120888	0.274249	1	0.180854	0.114232	0.499649	-0.301742	0.00778044	0.0340316
ENSG00000222009_BTBD19	4.85815	0.0997218	0.289881	1	-0.147679	0.130181	0.569411	0.247401	0.0111258	0.0486642
ENSG00000184557_SOCS3	5.55258	-0.195775	0.290463	1	-0.563017	0.00491495	0.021498	0.367242	0.0542118	0.237122
ENSG00000072657_TRHDE	3.56723	0.210893	0.297721	1	0.58832	0.00604427	0.0264376	-0.377427	0.0685768	0.299955
ENSG00000198853_RUSC2	5.50457	0.0708722	0.324572	1	-0.159113	0.0394033	0.17235	0.229985	0.00245105	0.0107209
ENSG00000168995_SIGLEC7	3.6976	0.122748	0.362764	1	0.395754	0.0069633	0.0304574	-0.273006	0.0442969	0.193754
ENSG00000115112_TFCP2L1	4.48858	0.0765937	0.368045	1	0.268944	0.00409649	0.0179181	-0.19235	0.0253233	0.110764
ENSG00000173960_UBXN2A	3.62251	-0.073705	0.402327	1	-0.27591	0.00394322	0.0172477	0.202205	0.026213	0.114655
ENSG00000132002_DNAJB1	6.70628	0.0750388	0.44777	1	-0.191887	0.0754027	0.329811	0.266926	0.0101214	0.0442708
ENSG00000133246_PRAM1	4.2179	0.127639	0.449774	1	0.463467	0.0102781	0.0449565	-0.335828	0.0485712	0.21245
ENSG00000213762_ZNF134	3.24569	-0.0870515	0.464166	1	0.27961	0.0293617	0.128428	-0.366662	0.00332447	0.0145412
ENSG00000155016_CYP2U1	1.20662	-0.105273	0.507644	1	0.346112	0.0378212	0.16543	-0.451385	0.00474008	0.0207331
ENSG00000137070_IL11RA	2.28589	0.0892265	0.517474	1	0.362692	0.0103784	0.0453952	-0.273465	0.0393343	0.172048
ENSG00000147650_LRP12	5.30806	0.0782426	0.517827	1	-0.261821	0.0427916	0.18717	0.340064	0.00772009	0.0337676
ENSG00000132170_PPARG	6.89164	0.0607365	0.525806	1	0.274544	0.00997281	0.043621	-0.213807	0.0325882	0.142541
ENSG00000146278_PNRC1	6.91555	-0.0609845	0.557289	1	-0.31375	0.00673708	0.029468	0.252765	0.0216245	0.0945853
ENSG00000073614_KDM5A	6.00043	-0.0672662	0.565421	1	-0.336249	0.00913684	0.0399645	0.268983	0.0284775	0.12456
ENSG00000015532_XYLT2	3.40238	0.0537156	0.568063	1	0.26305	0.00777339	0.0340008	-0.209335	0.0250592	0.109609
ENSG00000099910_KLHL22	3.53661	0.0460912	0.63587	1	0.293482	0.00414881	0.0181469	-0.247391	0.0115481	0.0505115
ENSG00000111145_ELK3	3.54358	-0.0546761	0.641391	1	0.255564	0.0386437	0.169027	-0.31024	0.00990305	0.0433159
ENSG00000197122_SRC	7.8658	-0.0388294	0.66791	1	-0.263527	0.00922649	0.0403567	0.224698	0.0192709	0.0842909
ENSG00000255833_TIFAB	-0.219715	0.09854	0.759297	1	0.956367	0.00589261	0.0257743	-0.857827	0.0095849	0.0419243
ENSG00000182134_TDRKH	2.30923	0.0225087	0.841681	1	0.31142	0.00912561	0.0399154	-0.288911	0.0111004	0.0485529
ENSG00000178385_PLEKHM3	6.59661	-0.00719118	0.942282	1	-0.290765	0.0084034	0.0367564	0.283574	0.00728963	0.0318848
Column description:
AveExpr corresponds to the average log2 expression across all samples and groups.
log2FC_{contrast} represents the average log2 fold change for a contrast at hand. For instance, “log2FC_PLWH.x.HC.Mtb” is the average response difference between PLWH Mtb response against HC Mtb response (interaction test).
P.Value_{contrast} and stgr.pval_{contrast} are respectively the raw p-value from the differential expression testing, the Storey’s false discovery rate value and stageR adjusted-p values.
