## Supplementary material for "Epigenetic impairment and blunted transcriptional response to *Mycobacterium tuberculosis* of alveolar macrophages from persons living with HIV": Data file S5

### Sheet: Data_File_S5
Data File S5. Expressed genes with IRF9 footprint at the transcription starting site.
Gene_Symbols	TSS Footprint	DEG HC + Mtb	KEGG_TNF_Path	Reactome_IFN_Path	log2FC_HC_Mtb	qvalue_inf_HC_Mtba	stgr.pval_inf_HC_Mtb	log2FC_inf_HIV_Mtb	qvalue_inf_HIV_Mtb	stgr.pval_inf_HIV_Mtb	log2FC_inf_PrEP_Mtb	qvalue_inf_PrEP_Mtb	stgr.pval_inf_PrEP_Mtb
CXCL10	IRF9	Yes	Yes	.	7.11327	1.3055e-14	2.12568e-17	4.90237	3.69634e-09	8.47205e-12	5.03659	4.064e-07	8.47205e-12
IFI44L	IRF9	Yes	.	.	4.86922	3.27738e-12	1.06728e-14	3.90938	1.07673e-09	1.64524e-12	4.38976	2.36003e-08	1.64524e-12
XAF1	IRF9	Yes	.	Yes	2.29318	7.37722e-12	3.60359e-14	1.64269	2.59236e-08	1.3864e-10	1.82949	2.63869e-07	1.3864e-10
MX1	IRF9	Yes	.	Yes	3.21064	1.39408e-11	9.07965e-14	2.17154	7.32254e-08	6.15389e-10	2.38423	1.03517e-06	6.15389e-10
EPSTI1	IRF9	Yes	.	.	2.54451	3.06081e-11	3.03217e-13	1.6817	5.02654e-07	6.52849e-09	1.81828	6.17333e-06	6.52849e-09
USP18	IRF9	Yes	.	Yes	3.51486	7.63738e-11	9.94845e-13	2.86788	3.30948e-08	2.10902e-10	2.84448	1.64558e-06	2.10902e-10
IL27	IRF9	Yes	.	.	3.22531	1.64106e-10	2.45463e-12	1.55599	0.00124858	0.000124009	1.53889	0.014011	0.000124009
SIGLEC1	IRF9	Yes	.	.	2.89196	1.64106e-10	2.53846e-12	2.20299	7.27263e-08	5.55631e-10	2.58319	2.63869e-07	5.55631e-10
DDX60	IRF9	Yes	.	.	1.73889	4.93867e-10	9.64967e-12	1.11243	1.24129e-05	2.7502e-07	1.0722	0.00120733	2.7502e-07
FBXO6	IRF9	Yes	.	.	1.24151	3.43235e-09	9.50082e-11	0.712192	0.000196162	1.03386e-05	0.74704	0.0016696	1.03386e-05
ETV7	IRF9	Yes	.	.	3.42841	4.09596e-09	1.20046e-10	2.31402	6.74489e-05	2.4735e-06	2.41944	0.00130739	2.4735e-06
PARP14	IRF9	Yes	.	.	1.21754	6.75221e-09	2.36377e-10	0.757227	6.74489e-05	2.46363e-06	0.728772	0.00403534	2.46363e-06
ISG20	IRF9	Yes	.	Yes	4.38165	8.6062e-09	3.15327e-10	3.41747	2.11496e-06	3.55483e-08	2.98134	0.00403534	3.55483e-08
ISG15	IRF9	Yes	.	Yes	2.97784	1.08057e-08	4.22265e-10	2.32735	1.43834e-06	2.19779e-08	2.21761	0.000114142	2.19779e-08
GBP4	IRF9	Yes	.	Yes	1.94301	2.17236e-08	9.19659e-10	1.03251	0.00203936	0.000252332	0.921587	0.0830515	0.000252332
UBE2L6	IRF9	Yes	.	Yes	1.01896	4.01119e-08	1.82874e-09	0.563332	0.000856126	7.39114e-05	0.615259	0.00797632	7.39114e-05
RNF213	IRF9	Yes	.	.	1.20824	5.09908e-08	2.73985e-09	0.69678	0.000614774	4.69689e-05	0.735687	0.0092945	4.69689e-05
IRF1	IRF9	Yes	Yes	Yes	0.844507	2.47124e-07	1.56928e-08	0.282385	0.0492625	0.0508762	0.251399	0.483009	0.0508762
SAMD9	IRF9	Yes	.	.	1.52167	3.37695e-07	2.25439e-08	1.09419	0.000196162	1.01565e-05	0.906446	0.0422227	1.01565e-05
APOL1	IRF9	Yes	.	.	1.26494	3.60884e-07	2.43857e-08	0.520144	0.0219638	0.0123504	0.608995	0.139039	0.0123504
IL15RA	IRF9	Yes	.	.	1.56163	4.85783e-07	3.55939e-08	0.838231	0.00578845	0.00133674	0.751497	0.155874	0.00133674
SHFL	IRF9	Yes	.	.	1.03725	5.24646e-07	3.93045e-08	0.703951	0.000332818	2.05962e-05	0.573679	0.0455062	2.05962e-05
CALHM6	IRF9	Yes	.	.	2.59536	8.4829e-07	7.26586e-08	0.328471	0.373201	1	1.23196	0.389596	1
APOL2	IRF9	Yes	.	.	0.752118	1.08416e-06	9.62079e-08	0.334179	0.018747	0.00916658	0.331364	0.250329	0.00916658
SEMA4D	IRF9	Yes	.	.	0.792114	1.13239e-06	1.0141e-07	0.26667	0.0716113	0.102365	0.176807	0.623236	0.102365
IFI6	IRF9	Yes	.	Yes	1.36386	1.39562e-06	1.28392e-07	0.915269	0.000619885	4.83066e-05	1.00783	0.00520988	4.83066e-05
TRIM34	IRF9	Yes	.	Yes	0.763321	2.61356e-06	2.51076e-07	0.464262	0.00329074	0.000538024	0.560213	0.00724024	0.000538024
FGD2	IRF9	Yes	.	.	0.746702	4.81319e-06	5.40758e-07	0.336748	0.0232153	0.0137636	0.501675	0.0272856	0.0137636
PNPT1	IRF9	Yes	.	.	1.46128	4.85966e-06	5.49936e-07	0.76112	0.0145213	0.00596873	0.625518	0.297653	0.00596873
BST2	IRF9	Yes	.	Yes	0.831786	5.15618e-06	5.90302e-07	0.55199	0.00173388	0.000197877	0.540598	0.0373343	0.000197877
NOD2	IRF9	Yes	Yes	.	0.87634	5.15618e-06	5.99171e-07	0.367549	0.0453349	0.0435792	0.192495	0.649176	0.0435792
TRIM56	IRF9	Yes	.	.	0.60355	1.30291e-05	1.89871e-06	0.457256	0.000665708	5.38033e-05	0.455457	0.014347	5.38033e-05
RBM43	IRF9	Yes	.	.	0.545775	1.76879e-05	2.85122e-06	0.390748	0.00463947	0.000906577	0.284702	0.250329	0.000906577
NADK	IRF9	Yes	.	.	0.331909	2.36586e-05	4.1026e-06	0.247596	0.00113014	0.000107929	0.172721	0.252178	0.000107929
DDX60L	IRF9	Yes	.	.	0.944962	2.54548e-05	4.45553e-06	0.712582	0.0012422	0.000122427	0.569589	0.141851	0.000122427
BTN3A3	IRF9	Yes	.	.	0.607743	2.99296e-05	5.36061e-06	0.100106	0.336815	1	0.201992	0.574741	1
AGPAT3	IRF9	Yes	.	.	0.250422	6.7156e-05	1.55819e-05	0.146314	0.0149419	0.00630146	0.0714393	0.623236	0.00630146
RBMS1	IRF9	Yes	.	.	0.344357	0.00013653	4.1682e-05	0.189039	0.0291399	0.0204068	0.130719	0.538597	0.0204068
LGALS3BP	IRF9	Yes	.	.	0.372174	0.00018593	6.2516e-05	0.159955	0.0753069	0.112115	0.224032	0.255775	0.112115
ERP44	IRF9	Yes	.	.	0.203008	0.000312206	0.000123274	0.094597	0.0688615	0.0954353	0.0864442	0.519244	0.0954353
CSF1	IRF9	Yes	Yes	.	0.414247	0.000323343	0.000129778	0.311996	0.006483	0.00158497	0.277379	0.214583	0.00158497
NFIX	IRF9	Yes	.	.	0.642673	0.000330774	0.000134376	0.317501	0.0769165	0.116758	0.253993	0.519244	0.116758
SPSB1	IRF9	Yes	.	.	0.415387	0.00034594	0.000142509	0.362266	0.00224617	0.000302431	0.135792	0.613558	0.000302431
MDK	IRF9	Yes	.	.	0.570937	0.000525831	0.000244013	0.245665	0.101594	0.18235	0.330307	0.331738	0.18235
NECTIN2	IRF9	Yes	.	.	0.379168	0.000773228	0.000404142	0.172996	0.0939107	0.162796	0.0470892	0.804322	0.162796
ZNF107	IRF9	Yes	.	.	0.477783	0.000818186	0.000435256	0.264169	0.0784396	0.120036	0.364448	0.220762	0.120036
TBXAS1	IRF9	Yes	.	.	-0.339425	0.00087753	0.000477231	-0.193178	0.0468646	0.0462955	-0.0628271	0.759766	0.0462955
RAB31	IRF9	No	.	.	0.182062	0.000898665	0.000491652	0.0111077	0.494379	1	0.07403	0.5873	1
PPP2R2A	IRF9	Yes	.	.	0.412416	0.00109363	0.000643724	0.182611	0.117839	0.236237	0.0937541	0.726933	0.236237
RAD9A	IRF9	Yes	.	.	0.519356	0.00137592	0.000883816	0.31157	0.0495735	0.052248	0.358386	0.255775	0.052248
SERPINE1	IRF9	Yes	.	.	0.342037	0.00144119	0.000940992	0.128303	0.190938	0.552833	0.160656	0.534296	0.552833
GADD45B	IRF9	Yes	.	.	0.294165	0.00234499	0.00177738	0.124663	0.132271	0.290223	-0.0397546	0.804322	0.290223
UBC	IRF9	Yes	.	Yes	0.308778	0.00250193	0.00193707	0.164717	0.0820699	0.130106	-0.0047493	0.853946	0.130106
SMCR8	IRF9	Yes	.	.	0.236597	0.0030057	0.00247378	0.190545	0.0170309	0.00795014	0.101868	0.608982	0.00795014
CTSS	IRF9	Yes	.	.	0.209548	0.00301246	0.00249268	-0.0230363	0.453245	1	-0.0108497	0.847589	1
TBC1D4	IRF9	Yes	.	.	-0.404486	0.0030307	0.00252411	-0.303853	0.0309367	0.022383	-0.143154	0.649632	0.022383
TRAF2	IRF9	Yes	Yes	.	0.278541	0.00312102	0.00262155	0.107088	0.196244	0.577085	-0.00449462	0.85371	0.577085
RMDN3	IRF9	Yes	.	.	0.221292	0.00312441	0.00262808	0.0113753	0.509764	1	0.0745589	0.671383	1
UBXN11	IRF9	Yes	.	.	-0.238075	0.00323481	0.00277311	-0.088615	0.196618	0.5791	0.0150923	0.843614	0.5791
RNF149	IRF9	No	.	.	0.147364	0.00339958	0.00297526	0.0714597	0.120602	0.247489	0.0284956	0.776634	0.247489
TM4SF19	IRF9	Yes	.	.	0.241874	0.00504512	0.00510545	0.223576	0.0114033	0.00401085	0.20311	0.255775	0.00401085
SCARB1	IRF9	Yes	.	.	-0.396117	0.00518145	0.00531089	-0.236345	0.0672745	0.0912584	-0.0232857	0.846996	0.0912584
TFCP2L1	IRF9	Yes	.	.	-0.206335	0.00784113	0.00936483	-0.129741	0.0698678	0.0978944	0.0626089	0.70297	0.0978944
TNFSF14	IRF9	Yes	.	.	0.246539	0.00918851	0.0115575	0.345699	0.00111327	0.000104308	0.124573	0.594656	0.000104308
MPZL3	IRF9	Yes	.	.	-0.244021	0.00953091	0.012252	-0.109957	0.206188	0.631951	-0.0410266	0.802338	0.631951
OLR1	IRF9	Yes	.	.	-0.24757	0.0114035	0.0155784	-0.213823	0.0316946	0.0233334	-0.0629482	0.761994	0.0233334
EXOC4	IRF9	No	.	.	-0.16974	0.0174581	0.0276159	-0.16537	0.0263458	0.0168766	-0.00703446	0.851131	0.0168766
CCDC14	IRF9	Yes	.	.	-0.209284	0.0198274	0.032461	-0.132292	0.125228	0.264063	-0.123842	0.583617	0.264063
NR1D1	IRF9	No	.	.	0.229429	0.0286566	0.0530058	0.332965	0.00200393	0.00024343	0.0426467	0.804622	0.00024343
VSIR	IRF9	No	.	.	-0.224073	0.0699052	0.186328	-0.322327	0.019731	0.0101452	-0.138076	0.653099	0.0101452
PHF20	IRF9	No	.	.	-0.0843981	0.094152	0.286753	-0.127007	0.0223554	0.0128268	-0.0181466	0.822596	0.0128268
CCND1	IRF9	No	.	.	0.332897	0.00695383	NA	0.0708765	0.403486	NA	0.0943499	0.728274	NA
KPNA5	IRF9	No	.	.	0.309552	0.0193489	NA	-0.018317	0.519221	NA	0.07855	0.773337	NA
NUDT19	IRF9	No	.	.	-0.110906	0.020414	NA	-0.0444941	0.268887	NA	0.029685	0.760246	NA
CD300A	IRF9	No	.	.	0.27241	0.0209127	NA	-0.134584	0.207262	NA	0.0708232	0.780139	NA
ZNF207	IRF9	No	.	.	0.147814	0.0272053	NA	0.05987	0.275732	NA	0.0681415	0.676294	NA
DUT	IRF9	No	.	.	-0.175834	0.0279632	NA	-0.124011	0.102389	NA	-0.0234685	0.828593	NA
RARA	IRF9	No	.	.	-0.126631	0.0289065	NA	-0.0305528	0.39439	NA	0.0442792	0.72834	NA
RFT1	IRF9	No	.	.	-0.103232	0.0365758	NA	-0.0518697	0.233065	NA	0.0176185	0.817105	NA
CYBC1	IRF9	No	.	.	0.12662	0.0385649	NA	0.0220795	0.447704	NA	0.0710092	0.640932	NA
FAM78A	IRF9	No	.	.	-0.14612	0.0397935	NA	-0.120244	0.0832942	NA	-0.0598795	0.710986	NA
ADAM17	IRF9	No	.	.	0.178025	0.0402878	NA	0.119861	0.145453	NA	0.0163454	0.845032	NA
PRELID3B	IRF9	No	.	.	0.111603	0.0526679	NA	0.034002	0.382085	NA	-0.0376353	0.762767	NA
PARP4	IRF9	No	.	.	0.148536	0.0620012	NA	0.0106871	0.518795	NA	0.0394689	0.798637	NA
ATP2A3	IRF9	No	.	.	-0.160507	0.0759467	NA	0.0190051	0.50199	NA	-0.109043	0.626555	NA
GAR1	IRF9	No	.	.	-0.0999943	0.0869391	NA	-0.0637745	0.239295	NA	0.00671459	0.850487	NA
SCYL3	IRF9	No	.	.	0.132533	0.0883239	NA	-0.0328285	0.443835	NA	-0.0282143	0.822049	NA
COASY	IRF9	No	.	.	0.0978184	0.0887781	NA	0.0819418	0.145388	NA	0.0386373	0.761994	NA
PLPP6	IRF9	No	.	.	-0.122059	0.0890034	NA	-0.147736	0.0558471	NA	0.0134715	0.845028	NA
CXCL16	IRF9	No	.	.	0.0647038	0.0966004	NA	0.0482036	0.192626	NA	0.0526025	0.621713	NA
ACP5	IRF9	No	.	.	-0.144448	0.107073	NA	-0.139447	0.122237	NA	0.0719357	0.739128	NA
DROSHA	IRF9	No	.	.	0.179956	0.108384	NA	0.0705234	0.374865	NA	0.0160698	0.849436	NA
CD52	IRF9	No	.	.	-0.0990335	0.110824	NA	-0.00361348	0.537588	NA	0.00646674	0.851369	NA
VPS13C	IRF9	No	.	.	0.126466	0.112387	NA	-0.023252	0.47696	NA	0.00795753	0.851743	NA
MAP3K11	IRF9	No	.	.	0.0965626	0.121835	NA	-0.00100373	0.548448	NA	0.095372	0.585883	NA
VRK2	IRF9	No	.	.	0.10605	0.124516	NA	-0.040078	0.393537	NA	0.0214568	0.83167	NA
TIMP2	IRF9	No	.	.	-0.0736656	0.136086	NA	-0.00361794	0.535087	NA	0.0310816	0.780987	NA
ASCC3	IRF9	No	.	.	0.125232	0.136892	NA	-0.0327345	0.450888	NA	0.0251504	0.831773	NA
TUBE1	IRF9	No	.	.	0.0939707	0.153485	NA	0.0780196	0.260438	NA	0.00541921	0.852826	NA
SHPRH	IRF9	No	.	.	-0.173178	0.160245	NA	-0.0535861	0.445075	NA	0.0236271	0.84569	NA
MBOAT1	IRF9	No	.	.	-0.0674892	0.162201	NA	-0.0859454	0.103711	NA	0.0896609	0.492529	NA
KXD1	IRF9	No	.	.	0.0507159	0.172626	NA	-0.0129072	0.464521	NA	0.0399817	0.690924	NA
SMARCD1	IRF9	No	.	.	0.0828659	0.172642	NA	-0.033648	0.406235	NA	-0.103679	0.564824	NA
NME7	IRF9	No	.	.	-0.276239	0.178582	NA	-0.469116	0.0516356	NA	0.122696	0.791499	NA
LAMA1	IRF9	No	.	.	-0.144549	0.180148	NA	-0.145198	0.170618	NA	-0.130628	0.64367	NA
MDM4	IRF9	No	.	.	0.136345	0.183057	NA	0.0160727	0.516736	NA	0.0728439	0.759766	NA
TRPM2	IRF9	No	.	.	0.201682	0.201471	NA	-0.334753	0.0384642	NA	0.0332076	0.846996	NA
SNX7	IRF9	No	.	.	0.0989968	0.206565	NA	0.112822	0.197573	NA	0.00434702	0.853928	NA
TRMT61A	IRF9	No	.	.	0.0647216	0.207529	NA	0.0431998	0.333037	NA	0.101149	0.469573	NA
CPE	IRF9	No	.	.	-0.0792303	0.211076	NA	-0.0881988	0.201616	NA	0.0339607	0.798402	NA
ARPIN-AP3S2	IRF9	No	.	.	-0.0829836	0.212488	NA	-0.0207445	0.47696	NA	-0.0250086	0.824678	NA
CLASP1	IRF9	No	.	.	-0.105695	0.225845	NA	-0.0685656	0.36275	NA	-0.0490411	0.799395	NA
GGA1	IRF9	No	.	.	-0.031634	0.242487	NA	0.00966828	0.470482	NA	-0.00350084	0.851131	NA
FUZ	IRF9	No	.	.	-0.103755	0.249057	NA	-0.14249	0.167756	NA	-0.0316419	0.827846	NA
BRMS1L	IRF9	No	.	.	0.104472	0.257021	NA	-0.0942326	0.326841	NA	-0.255627	0.308011	NA
THEMIS2	IRF9	No	.	.	0.0476558	0.258346	NA	-0.0197782	0.444045	NA	0.0634061	0.633579	NA
MCCC2	IRF9	No	.	.	-0.0423863	0.260814	NA	-0.00483554	0.526401	NA	0.00665432	0.849436	NA
PFDN1	IRF9	No	.	.	-0.0521398	0.263603	NA	0.0229657	0.442103	NA	-0.026769	0.803604	NA
DUSP10	IRF9	No	.	.	-0.0373311	0.326259	NA	0.00337511	0.536546	NA	-0.0631828	0.636921	NA
UPF1	IRF9	No	.	.	0.0246511	0.329713	NA	0.0190343	0.398821	NA	0.0164765	0.804622	NA
C1QA	IRF9	No	.	.	0.045135	0.331481	NA	-0.0371798	0.391677	NA	0.0707421	0.679673	NA
ATP5F1D	IRF9	No	.	.	-0.0582948	0.354276	NA	-0.0812492	0.30671	NA	0.0584954	0.772619	NA
ATP6V0A1	IRF9	No	.	.	0.0237452	0.384572	NA	-0.0372786	0.317428	NA	0.00265893	0.85354	NA
DCUN1D5	IRF9	No	.	.	-0.0306138	0.392804	NA	-0.0434447	0.358241	NA	-0.0708009	0.65613	NA
NUDT16	IRF9	No	.	.	0.0232085	0.402565	NA	-0.0235285	0.424594	NA	0.0402004	0.733258	NA
ETAA1	IRF9	No	.	.	-0.0367312	0.403344	NA	-0.120323	0.164722	NA	-0.0885895	0.681839	NA
FOXK1	IRF9	No	.	.	0.0200152	0.417374	NA	0.0252036	0.411085	NA	-0.0463356	0.701425	NA
AQR	IRF9	No	.	.	0.0283591	0.420945	NA	-0.133364	0.0816145	NA	-0.0669327	0.711939	NA
RCC2	IRF9	No	.	.	-0.0108337	0.4372	NA	-0.0164801	0.4129	NA	-0.00942122	0.831773	NA
PPP1R12C	IRF9	No	.	.	-0.0173066	0.443613	NA	0.0568385	0.260961	NA	0.0093651	0.847589	NA
CEP135	IRF9	No	.	.	0.0250164	0.453594	NA	-0.0191555	0.504504	NA	-0.0234116	0.836684	NA
ITPA	IRF9	No	.	.	-0.00378022	0.50326	NA	-0.0304785	0.397592	NA	0.0667638	0.63433	NA
PKN2	IRF9	No	.	.	-0.00414205	0.510038	NA	-0.0416108	0.447265	NA	-0.0752864	0.754599	NA
USP10	IRF9	No	.	.	0.000516394	0.516585	NA	0.0662327	0.209242	NA	0.0145473	0.834469	NA
ZEB2	IRF9	No	.	.	3.72784e-07	0.518493	NA	0.026019	0.395799	NA	-0.00402092	0.852204	NA
